# Ultra-Rapid Droplet Digital PCR Enables Intraoperative Tumor Quantification

**DOI:** 10.1101/2024.05.29.24308126

**Authors:** Zachary R. Murphy, Emilia C. Bianchini, Andrew Smith, Lisa I. Körner, Teresa Russell, David Reinecke, Yuxiu Wang, Matija Snuderl, Daniel A. Orringer, Gilad D. Evrony

## Abstract

The diagnosis and treatment of tumors often depends on molecular-genetic data. However, rapid and iterative access to molecular data is not currently feasible during surgery, complicating intraoperative diagnosis and precluding measurement of tumor cell burdens at surgical margins to guide resections. To address this gap, we developed Ultra-Rapid droplet digital PCR (UR-ddPCR), which can be completed in 15 minutes from tissue to result with an accuracy comparable to standard ddPCR. We demonstrate UR-ddPCR assays for the IDH1 R132H and BRAF V600E clonal mutations that are present in many low-grade gliomas and melanomas, respectively. We illustrate the clinical feasibility of UR-ddPCR by performing it intraoperatively for 13 glioma cases. We further combine UR-ddPCR measurements with UR-stimulated Raman histology intraoperatively to estimate tumor cell densities in addition to tumor cell percentages. We anticipate that UR-ddPCR, along with future refinements in assay instrumentation, will enable novel point-of-care diagnostics and the development of molecularly-guided surgeries that improve clinical outcomes.
