## Supplementary Tables for "Ultra-Rapid Droplet Digital PCR Enables Intraoperative Tumor Quantification"

### Sheet: Suppl Tbl 1
Supplementary Table 1a. ddPCR assay primers
ddPCR Assay Name	Amplicon Size	Target Mutation Coordinates (hg38)	Mutation	Amplicon Coordinates (hg38)	Primer Direction	Primer Sequence	Primer Tm (C)
IDH1 R132H	71	chr2:208,248,388	G>A	chr2:208248355-208248425	Forward	CTTGTGAGTGGATGGGTAAAACCTA	65.1
IDH1 R132H	71	chr2:208,248,388	G>A	chr2:208248355-208248425	Reverse	CCAACATGACTTACTTGATCCCCATA	65.1
BRAF V600E	132	chr7:140,753,336	T>A	chr7:140753291-140753422	Forward	CCAGACAACTGTTCAAACTGATGGG	66
BRAF V600E	132	chr7:140,753,336	T>A	chr7:140753291-140753422	Reverse	ACTGTTTTCCTTTACTTACTACACCTCAGA	61.3
Supplementary Table 1b. ddPCR assay probes
ddPCR Assay Name	Target Genotype	Target Mutation Coordinates (hg38)	Mutation	Fluorophore / Quencher	Probe Sequence (5'->3')	Probe Match Tm (C)	Probe Mismatch Tm (C)
IDH1 R132H	Non-Mutant	chr2:208,248,388	G>A	5' HEX / 3' Iowa Black	TG+A+C+GA+C+CTATG	65.7	48.6
IDH1 R132H	Mutant	chr2:208,248,388	G>A	5' FAM / 3' Iowa Black	TG+A+T+GA+C+CTA+TG	65.8	54.4
BRAF V600E	Non-Mutant	chr7:140,753,336	T>A	5' HEX / 3' Iowa Black	AGCTA+C+AG+T+G+AAAT	65.2	55.5
BRAF V600E	Mutant	chr7:140,753,336	T>A	5' FAM / 3' Iowa Black	AGCTA+C+AG+A+G+AAAT	63.8	54.7
+ indicates PrimeTime locked nucleic acids (IDT)

### Sheet: Suppl Tbl 2
Supplementary Table 2. Laboratory tissue-to-result UR-ddPCR on IDH1 R132H mutant tumor
Samples in Parallel	Experiment #	Replicate #	IDH R123H DNA Percentage Measured by Tissue-to-Result UR ddPCR (%)	IDH R123H DNA Percentage Measured by Standard ddPCR (%)	Measured IDH R123H DNA Percentage Difference (%)	Poisson Difference of Means Test p-value
1	1	1	21.13	18.93	2.2	0.132283
1	2	1	21.97	23.05	-1.08	0.240254
1	3	1	45.28	46.44	-1.16	0.28924
4	4	1	24.93	28.15	-3.22	0.00090699
4	4	2	27.09	27.89	-0.8	0.138818
4	4	3	40.13	40.56	-0.43	0.419805
4	4	4	42.77	45.42	-2.65	0.0112108
4	5	1	22.97	24.63	-1.66	0.0512571
4	5	2	27.56	27.27	0.29	0.508462
4	5	3	40.34	43.86	-3.52	0.0707167
4	5	4	11.49	10.72	0.77	0.621133
4	6	1	40.73	45.26	-4.53	0.0840026
4	6	2	42.06	45.01	-2.95	0.210214
4	6	3	43.56	43.98	-0.42	0.723022
4	6	4	42.19	44.5	-2.31	0.264917
*Samples with a significant difference are bolded

### Sheet: Suppl Tbl 3
Supplementary Table 3. Items required for intraoperative tissue-to-result UR-ddPCR
Cart 1: Tissue Processing Table
Item	Manufacturer		Catalog #	# of items
Cart (24" X 24")	DuraSteel		SS-DR2424H	1
1.5 mL DNA lobind tubes	Eppendorf		22431021	1 bag (50 tubes)
1.5/2 mL tube holder	Chang Bioscience		MiniR1D5ML	2
Dry bath	Fisherbrand		14-955-218	1
2 mL dry bath adaptor	Fisherbrand		14-955-225	1
LSE mini microcentrifuge	Corning		6770	1
Disposable foreceps	TWD Scientific LLC		DF8988PS	1 box (100 forceps)
Timer	LinkDM		LinkDm-E6-NEW	1
Waste basket	Bel-Art		F131930500	1
Kimwipes	Kimberly-Clark Professional		34155	1 box
Gloves	Ansell		6034301	1 box
TissueLyser LT	Qiagen		85600	1
TissueLyser 12-tube adaptor	Qiagen		69980	2
Power strip	GE		45192	1
Cart 2: Pre-PCR and Droplet Reader Table
Item	Manufacturer		Catalog #	# of items
Cart (60" X 30")	DuraSteel		SS-DR3060H	1
Hot plate	Fisherbrand		SP88854200	2
1 L Beaker	DWK Life Sciences		14000P1000	2
100 mL beaker	Corning		1000-100	1
Stir bars	FisherBrand		14-513-51SIX	2
Thermometer	Bel-Art		B60800-2500	2
Thermometer holder	CAPPEC		SIC01	2
Capillary	Ziggy's Wires and Tubes		See Methods for specification	10/OR Case
Silicone Caps	McMaster-Carr		659177 (pre-cut, see Methods)	20/OR Case
ddPCR droplet Oil	BioRad		1863005	1 box (10 X 7 mL bottles)
DG8 cartidge stock	BioRad		1864008	1 box (24 cartidges)
DG8 cartidge holder	BioRad		1863051	1
DG8 gasket stock	BioRad		1863009	1 bag (24 gaskets)
200 uL pipette	Eppendorf		3123000055	1
10 uL pipette	Rainin		17014388	1
20 uL multichannel pipette	Rainin		17013803	1
200 uL pipette tips	Corning		4138	1 box
20 uL pipette tips	Rainin		30389274	1
20 uL pipette tip box	Rainin		30389226	1
Capillary PCR holder	Custom made		N/A	1
QX200 Droplet Generator	BioRad		17005227	1
1.5/2 mL tube holder	Chang Bioscience		MiniR1D5ML	1
PCR Tube Holder	Fisherbrand		03-448-20	2
Gloves	Ansell		6034301	2 boxes
Waste basket	Bel-Art		F131930500	1
Kimwipes	Kimberly-Clark Professional		34155	1 box
PCR Tracker Table	Custom made		N/A	5/OR Case
Timer	LinkDM		LinkDm-E6-NEW	4
Power strip	GE		45192	1
Laptop Computer	Lenovo		20X4S6JJ00	1
QX 200 ddPCR Droplet Reader	BioRad		1864003	1
Cart 3: Post-PCR Table
Item	Manufacturer		Catalog #	# of items
Cart (24" X 18")	DuraSteel		SS-DR2418H	1
Kimwipes	Kimberly-Clark Professional		34155	1 box
Gloves	Ansell		6034301	1 box
96-well ddPCR plate stock	BioRad		12001925	1 box (25 plates)
Timer	LinkDM		LinkDm-E6-NEW	1
200 uL pipette	Eppendorf		3123000055	1
200 uL pipette tips	Corning		4138	1 box
Waste basket	Bel-Art		F131930500	1
Other Supplies
Item	Manufacturer		Catalog #	# of items
Mini Refrigerator	Black + Decker		BCRK17B	1

### Sheet: Suppl Tbl 4
Supplementary Table 4. Intraoperative cases
Case Information							Sample Information
Case Number	ddPCR Assay Target	Clinical pathology histological diagnosis	Primary tumor location in cerebral cortex	Clinical methylation assay classification	Clinical genome sequencing Mutation VAF % (Tumor Cell %)	Target gene copy number change detected by methylation profiling?	Sample	Sample Anatomical Location	Sample Location (Core/Margin)	H&E Staining Estimated Tumor Cell %	IDH1 R132H Staining Estimated Tumor Cell %	NIO Total Cellularity (cells/mm²)	Std ddPCR Tumor Cell %	Std ddPCR Tumor Cell % Upper CI	Std ddPCR Tumor Cell % Lower CI	Tissue-to-Result UR ddPCR Time (min:s)	UR ddPCR Tumor Cell %	UR ddPCR Tumor Cell % Upper CI	UR ddPCR Tumor Cell % Lower CI	Estimated Tumor Cellularity (cells/mm²) [UR ddPCR Tumor Cell %] x [NIO Total Celluarity]	Estimated Tumor Cellularity (cells/mm²) Upper CI [UR ddPCR Tumor Cell Upper CI %] x [NIO Total Celluarity]	Estimated Tumor Cellularity (cells/mm²) Lower CI [UR ddPCR Tumor Cell Lower CI %] x [NIO Total Celluarity]
1	IDH1 R132H	Astrocytoma, IDH-mutant, CNS WHO grade 3	Frontal Left	Methylation Class IDH glioma, subclass high grade astrocytoma	IDH1 R132H 28.9% (57.8%)	No	a	Frontal Left	Core	80	-	927	60.2	62.4	58	16:41:00	67.4	72.8	62	625	675	575
							b	Frontal Left	Margin	80	-	418	54.2	56.4	52.2	15:55:00	58.8	61.8	55.6	246	258	232
							c	Frontal Left	Margin	20	-	341	23.8	25.8	21.8	15:48:00	23.2	33.4	13	79	114	44
							d	Frontal Left	Margin	30	-	594	57.6	60.2	55.2	15:14:00	64.2	69	59.2	381	410	352
2	IDH1 R132H	Astrocytoma, CNS WHO grade 2	Frontal Left	Methylation Class IDH glioma, subclass astrocytoma	IDH1 R132H 36.1% (72.2%)	No	a	Frontal Left	Margin	20	-	217	54.4	56.8	51.8	16:29:00	52	56.8	47.2	113	123	102
							b	Frontal Left	Margin	20	-	235	40.2	42.6	38	15:44:00	44.6	53.2	36.2	105	125	85
							c	Frontal Left	Margin	0-5	-	155	2.08	3.14	1.02	16:18:00	3.64	7.34	0	6	11	0
3	IDH1 R132H	Oligodendroglioma, IDH-mutant, CNS WHO grade 2	Frontal Right	Methylation Class IDH glioma, subclass 1p/19q codeleted oligodendroglioma	IDH1 R132H 38.8% (77.6%)	No	a	Frontal Right	Core	40	-	319	80.8	83	78.6	14:57:00	89.8	92.6	86.8	286	295	277
							b	Frontal Right	Margin	40	-	281	85.6	88.4	83	14:55:00	88	92.2	83.6	247	259	235
							d*	Frontal Right	Margin	20	-	169	53	75	31.2	15:57:00	56	81.2	30.8	95	137	52
							c	Frontal Right	Margin	0-5	-	104	2.06	2.6	1.5	15:51:00	1.96	2.66	1.24	2	3	1
4	IDH1 R132H	Glioblastoma, IDH-wildtype, CNS WHO Grade 4,	Frontal Left	Methylation Class glioblastoma, IDH wildtype, subclass RTK II	None Found	No	a	Frontal Left	Core	-	-	529	0.424	0.69	0.156	15:01:00	1.056	1.69	0.422	6	9	2
							b	Frontal Left	Margin	-	-	2585	0.058	0.086	0.032	15:04:00	0.426	0.548	0.304	11	14	8
							c	Frontal Left	Margin	-	-	477	0.71	1.002	0.418	15:32:00	0.628	1.168	0.198	3	6	1
							d	Frontal Left	Margin	-	-	272	0.332	0.636	0.03	15:13:00	0.982	1.524	0.44	3	4	1
5	IDH1 R132H	Astrocytoma, IDH-mutant, CNS WHO Grade 2	Frontal Right	Methylation Class IDH glioma, subclass astrocytoma	IDH1 R132H 29.3% (58.6%)	No	a	Frontal Right	Core	20	-	532	49.6	50.5	48.5	14:41:00	50	53	46.9	266	282	250
							b	Frontal Right	Margin	40	-	928	77.4	78.3	76.4	14:39:00	76.2	77.8	74.6	707	722	692
							c	Frontal Right	Margin	40-50	-	696	77	78.3	75.8	14:33:00	76.8	78.5	74.9	535	546	521
							d	Frontal Right	Margin	10	-	225	3.62	4.1	3.15	14:39:00	4.62	5.46	3.77	10	12	8
6	IDH1 R132H	Recurrent/residual IDH-mutant astrocytoma	Frontal Right	Methylation Class IDH glioma, subclass high grade astrocytoma	IDH1 R132H 32.3% (64.6%)	No	a	Frontal Right	Margin	20	-	129	35.2	36.1	34.4	14:23:00	37.8	39.1	36.4	49	50	47
							b	Frontal Right	Margin	30	-	167	48	49.2	46.8	14:25:00	50.2	51.6	48.9	84	86	82
							c	Frontal Right	Core	20	-	206	70.4	71.3	69.4	14:27:00	73.4	75.1	71.8	151	155	148
7	IDH1 R132H	Oligodendroglioma, CNS WHO Grade 3	Parietal Right	Methylation Class IDH glioma, subclass 1p/19q codeleted oligodendroglioma	IDH2 R172M 75.3% (85.9%)	IDH2 hemizygous loss	a	Parietal Right	Core	-	-	1439	0.35	0.46	0.24	14:38:00	0.378	0.513	0.244	5	7	3
							b	Parietal Right	Margin	-	-	295	0.744	0.96	0.526	14:24:00	0.578	0.828	0.328	2	2	1
							c	Parietal Right	Margin	-	-	203	0.33	0.424	0.236	14:33:00	0.732	0.902	0.562	1	2	1
							d	Parietal Right	Margin	-	-	170	0.79	1.17	0.41	14:23:00	0.97	1.484	0.456	2	3	1
8	IDH1 R132H	Astrocytoma, IDH-mutant, CNS WHO grade 2	Frontal Left	Methylation Class IDH glioma, subclass astrocytoma	IDH1 R132H 44.5% (89.0%)	No	a	Frontal Left	Core	80	-	748	90.8	92.92	88.6	14:32:00	92.8	94.32	91.1	694	705	681
							b	Frontal Left	Margin	80	-	776	90.2	91.88	88.58	14:24:00	93.2	95.42	90.82	723	740	705
							c	Frontal Left	Margin	20	20	351	8.66	9.24	8.08	14:33:00	8.36	8.884	7.616	29	31	27
							d	Frontal Left	Margin	20	30	316	43	45	41.08	14:38:00	40.2	41.46	39.06	127	131	124
9	IDH1 R132H	Oligodendroglioma, CNS WHO grade 2	Frontal Right	Methylation Class IDH glioma, subclass 1p/19q codeleted oligodendroglioma	IDH1 R132H 33.8% (67.6%)	No	a	Frontal Right	Core	-	-	334	69	71.26	66.84	14:34:00	70.2	72.18	68.1	234	241	227
							b	Frontal Right	Margin	-	-	1236	91.2	92.46	89.76	14:21:00	93	94.58	91.28	1149	1169	1128
							c	Frontal Right	Margin	-	-	95	0.236	0.43	0.042	14:23:00	0.374	0.518	0.232	0	0	0
							d	Frontal Right	Margin	-	-	172	9.6	10.82	8.38	14:19:00	11.5	12.38	10.6	20	21	18
10	IDH1 R132H	Astrocytoma, IDH-mutant, CNS WHO Grade 2	Temporal Right	Astrocytoma, IDH-mutant (confirmed via oncomine focus)	IDH1 R132H 8.1% (16.1%), matches UR-ddPCR sample d	No	a	Temporal Right	Margin	10	5	356	0.082	0.143	0.021	14:19:00	0.1364	0.1982	0.0744	0	1	0
							b	Temporal Right	Margin	20	0	307	1.794	2.09	1.496	14:19:00	1.85	2.417	1.282	6	7	4
							c	Temporal Right	Core	10	10	354	13.18	14.09	12.272	14:24:00	13.98	15.04	12.92	50	53	46
							d	Temporal Right	Core	10	5	390	17.76	19.06	16.462	14:20:00	19.66	21.04	18.28	77	82	71
11	IDH1 R132H	Oligodendroglioma, IDH-mutant, CNS WHO grade 3	Parietal Left	Methylation Class IDH glioma, subclass 1p/19q codeleted oligodendroglioma	IDH1 R132H 38.2% (76.4%)	No	a	Parietal Left	Margin	80	-	1220	95.6	96.364	94.998	14:31:00	94.4	95.119	93.564	1152	1160	1142
							b	Parietal Left	Margin	20	10	522	63.2	64.228	62.348	14:23:00	60.8	62.164	59.61	317	325	311
							c	Parietal Left	Core	10	10	401	31.4	32.142	30.628	14:25:00	30.4	33.224	27.544	122	133	110
							d	Parietal Left	Margin	10	20	357	47	47.562	46.41	14:35:00	48.2	49.894	46.564	172	178	166
12	IDH1 R132H	Oligodendroglioma, IDH-mutant, CNS WHO grade 3	Frontal Left	Methylation Class IDH glioma, subclass 1p/19q codeleted oligodendroglioma	IDH1 R132H 39.6% (79.2%)	No	a	Frontal Left	Margin	80	-	1294	85.8	87.532	84.022	14:21:00	88.4	90.378	86.59	1144	1170	1121
							b	Frontal Left	Margin	80	-	1349	93.2	94.696	91.83	14:20:00	93.8	94.542	93.012	1265	1275	1255
							c	Frontal Left	Core	80	-	1170	87.8	89.592	85.994	14:17:00	88	89.56	86.538	1030	1048	1012
							d	Frontal Left	Margin	0	-	386	25	26.664	23.406	14:18:00	25.2	26.058	24.226	97	101	93
13	BRAF V600E	Plemorphic xanthoastrocytoma, CNS WHO grade 2, BRAF V600E positive (confirmed via immunohistochemistry of prior resection)	Temporal Left	◊	◊	◊	a	Temporal Left	Core	-	Not applicable	1648	82.2	85.3	79.2	17:01:00	80.8	82.3	79.24	1332	1357	1306
							b	Temporal Left	Core	-	Not applicable	1519	59.7	61.8	57.7	17:13:00	56.3	57.5	55.1	855	873	837
							c	Temporal Left	Margin	-	Not applicable	708	7.72	8.94	6.51	17:07:00	6.66	7.88	5.44	47	56	38
							d	Temporal Left	Margin	-	Not applicable	563	2.32	3.15	1.49	17:04:00	1.38	2.07	0.7	8	12	4
-	Data not available
◊	Data pending pathology report
*	Sample removed from analysis due to < 100 total positive droplets (not shown on MRI sample mapping)
